# Emerging Therapies for COVID-19: the value of information from more clinical trials

**DOI:** 10.1101/2022.03.29.22273041

**Authors:** Stijntje W. Dijk, Eline Krijkamp, Natalia Kunst, Cary P. Gross, John B. Wong, M.G. Myriam Hunink

## Abstract

**Objectives:** The COVID-19 pandemic necessitates time-sensitive policy and implementation decisions regarding new therapies in the face of uncertainty. The aim of this study was to quantify consequences of approving therapies or pursuing further research: either immediate approval, use only in research, approval with research (e.g., Emergency Use Authorization), or reject.

**Methods:** Using a cohort state-transition model for hospitalized COVID-19 patients, we estimated quality-adjusted life years (QALYs) and costs associated with the following interventions: Hydroxychloroquine, Remdesivir, Casirivimab-Imdevimab, Dexamethasone, Baricitinib-Remdesivir, Tocilizumab, Lopinavir-Ritonavir, and Interferon beta-1a, and usual care. We used the model outcomes to conduct cost-effectiveness and value of information analyses from a US healthcare perspective and a lifetime horizon.

**Results:** Assuming a $100,000-per-QALY willingness-to-pay-threshold, only Remdesivir, Casirivimab-Imdevimab, Dexamethasone, Baricitinib-Remdesivir and Tocilizumab were (cost-) effective (incremental net health benefit 0.252, 0.164, 0.545, 0.668 and 0.524 QALYs and incremental net monetary benefit $25,249, $16,375, $54,526, $66,826 and $52,378). Our value of information analyses suggest that most value can be obtained if these 5 therapies are approved for immediate use rather than requiring additional RCTs (net value $20.6 Billion, $13.4 Billion, $7.4 Billion, $54.6 Billion and $7.1 Billion); Hydroxychloroquine (net value $198 Million) only used in further RCTs if seeking to demonstrate decremental cost-effectiveness, and otherwise rejected; and Interferon beta-1a and Lopinavir-Ritonavir are rejected (i.e., neither approved nor additional RCTs).

**Conclusions and Relevance:** Estimating the real-time value of collecting additional evidence during the pandemic can inform policymakers and clinicians about the optimal moment to implement therapies and whether to perform further research.
