## Supplementary material for "Emerging Therapies for COVID-19: the value of information from more clinical trials": Parameters

### Sheet: Rx
Treatment	Country	Param	Unit	Unit_amount	Med	Lo_alpha	Hi_beta	Distribution	source	description	additional assumptions
All	USA	c_RCT_fixed	2020USD	dollar	1.02765e+07	8221168	12331752	Uniform	https://jamanetwork.com/journals/jamainternalmedicine/fullarticle/2702287	Estimated cost of running a new RCT. Based on a review of 59 novel therapeutic drugs using annual summary reports from the FDA Center for Drug Evaluation and Research, 2016. The median cost of these trials was 19 Million USD (10.3 in 2020USD). Considering that this was the median cost for trials up to 26 weeks, and our RCT is much shorter (3 months), we adjust the fixed cost to a 0.5 proportion o…	Assume 20% uniform distribution
All	USA	c_RCT_ppo	2020USD	dollar	8670	6936	10404	Uniform	https://journals.sagepub.com/doi/abs/10.1177/1740774520907609	Estimated per patient cost of running a new RCT, based on the mean cost per person included in both government and industry funded trials across 21 sites, converted to 2020 USD	Assume 20% uniform distribution
All	USA	wtp	2020USD	dollar	100000			NA	https://pdfs.semanticscholar.org/ca63/720f6a0148d0b4d869831823d2fc5c98de62.pdf	Willingness to pay level for the US (default). Based on Neumann et al 2014. Where relevant a range of wtp thresholds is applied.
All	USA	n_H_year	number		0	0	0	Normal	https://covid19.healthdata.org/united-states-of-america	Placeholder. This number is calculated using IHME data in the code, the parameter values are overwritten.	Placeholder
All	USA	n_H_trial	number		0	0	0	Normal	https://covid19.healthdata.org/united-states-of-america	Placeholder. This number is calculated using IHME data in the code, the parameter values are overwritten.	Placeholder
All	USA	t_Die_mj	number	days	14			NA	https://www.bmj.com/content/bmj/369/bmj.m1985.full.pdf	Number of days in which the majority of patients dies, based on the cohort study by Docherty et al.
All	USA	p_Die_1	proportion		0.8			NA	https://www.bmj.com/content/bmj/369/bmj.m1985.full.pdf	Proportion of patients that dies in the first timeperiod (majority), based on the cohort study	Most deaths take place in the first days of hospitalization
All	USA	p_Die_2	proportion		0.2	0.2	0.2	NA	https://www.bmj.com/content/bmj/369/bmj.m1985.full.pdf	Proportion of patients that dies in the first timeperiod (majority), based on the cohort study	Most deaths take place in the first days of hospitalization
Dexamethasone_2020-07-17	USA	p_IC	probability		1	1	1	NA	https://www.bmj.com/content/370/bmj.m3379	Dexamethasone is only given to patients on the IC, following the IDSA treatment guidelines	The analysis is only applied to an ICU population. This takes into account the proportion of ICU patients during hospital stay as well as the number of current/future patients affected by the treatment/research strategy decision
Dexamethasone_2020-07-17	USA	c_Trt_private	2020USD	per dose	1.995	1.425	2.565	Triangular	https://www.drugs.com/price-guide/dexamethasone	Price of Dexamethasone per dosage. Calculated as prices from website as dosages of 4 mg * 1,5 to estimate price of dosage for COVID-treatment	Assume 20% triangular distribution. Assume no significant difference between private and public treatment cost.
Dexamethasone_2020-07-17	USA	c_Trt_public	2020USD	per dose	1.995	1.425	2.565	Triangular	https://www.drugs.com/price-guide/dexamethasone	Price of Dexamethasone per dosage. Calculated as prices from website as dosages of 4 mg * 1,5 to estimate price of dosage for COVID-treatment	Assume 20% triangular distribution. Assume no significant difference between private and public treatment cost.
Dexamethasone_2020-07-17	USA	n_Trt	number	per treatment course	7	3	10	Triangular	https://www.nejm.org/doi/full/10.1056/NEJMoa2021436	Patients received up to 10 dosages of 6 mg Dexamethasone once daily, 3-10 dosages was reported as IQR
Dexamethasone_2020-07-17	USA	hr_D_Trt_timespan1	HR	28 days	0.83	0.75	0.93	Lognormal	https://www.nejm.org/doi/full/10.1056/NEJMoa2021436	Hazard Ratio in Dexamethasone group vs usual care group within 28 days after randomization. Based on a Randomized controlled trial with 2104 participants as part of the RECOVERY study. Note: Currently, this parameter is not used in the presented analysis. If information is present on ventalation (i.e. if for a specific drug a hr_D_Trt_timespan1_vent parameter exists, we apply the treatment effect…	We assume the treatment effect is only applied during the days for which it is reported in the study, after which the hazard ratio/relative risk/odds ratio reverts back to 1
Dexamethasone_2020-07-17	USA	n_days_timespan1	number	days	28			NA	https://www.nejm.org/doi/full/10.1056/NEJMoa2021436	Number of days follow up on which the treatment is based	We assume the treatment effect is only applied during the days for which it is reported in the study, after which the hazard ratio/relative risk/odds ratio reverts back to 1
Dexamethasone_2020-07-17	USA	hr_D_Trt_timespan2	HR	28-73 days	1			NA	https://www.nejm.org/doi/full/10.1056/NEJMoa2021436	Hazard ratio of dying in Dexamethasone group vs usual care group between 28 days and 73 days after randomization. Based on a Randomized controlled trial with 2104 participants as part of the RECOVERY study	We assume the treatment effect is only applied during the days for which it is reported in the study, after which the hazard ratio/relative risk/odds ratio reverts back to 1
Dexamethasone_2020-07-17	USA	n_days_timespan2	number	days	45			NA	https://www.nejm.org/doi/full/10.1056/NEJMoa2021436	Remaining number of days in hospitalization period, when treatment effect is no longer applied
Dexamethasone_2020-07-17	USA	hr_D_Trt_timespan1_novent	HR	28 days	0.82	0.72	0.94	Lognormal	https://www.nejm.org/doi/full/10.1056/NEJMoa2021436	Hazard ratio of dying in Dexamethasone group vs usual care group within 28 days after randomization. Based on a Randomized controlled trial with 2104 participants as part of the RECOVERY study
Dexamethasone_2020-07-17	USA	hr_D_Trt_timespan2_novent	HR	28-73 days	1			NA	https://www.nejm.org/doi/full/10.1056/NEJMoa2021436	Hazard ratio of dying in Dexamethasone group vs usual care group between 28 days and 73 days after randomization. Based on a Randomized controlled trial with 2104 participants as part of the RECOVERY study
Dexamethasone_2020-07-17	USA	hr_D_Trt_timespan1_vent	HR	28 days	0.64	0.51	0.81	Lognormal	https://www.nejm.org/doi/full/10.1056/NEJMoa2021436	Hazard ratio of dying in Dexamethasone group vs usual care group within 28 days after randomization. Based on a Randomized controlled trial with 2104 participants as part of the RECOVERY study
Dexamethasone_2020-07-17	USA	hr_D_Trt_timespan2_vent	HR	28-73 days	1			NA	https://www.nejm.org/doi/full/10.1056/NEJMoa2021436	Hazard ratio of dying in Dexamethasone group vs usual care group between 28 days and 73 days after randomization. Based on a Randomized controlled trial with 2104 participants as part of the RECOVERY study
Dexamethasone_2020-07-17	USA	LOS_noTrt	number of days	days	13	7.904	18.096	Triangular	https://www.nejm.org/doi/full/10.1056/NEJMoa2021436	Median length of stay if receiving care as usual (no IQR provided).	Distribution with SD as 20% of the mean
Dexamethasone_2020-07-17	USA	LOS_Trt	number of days	days	12	7.296	16.704	Triangular	https://www.nejm.org/doi/full/10.1056/NEJMoa2021436	Median length of stay if treated (no IQR provided).	Distribution with SD as 20% of the mean
Lopinavir-Ritonavir_2020-10-05	USA	p_IC	probability		0.165044	3001	15182	Beta	https://www.bmj.com/content/bmj/369/bmj.m1985.full.pdf	Probability to be admitted to the ICU. Based on a multicenter observational cohort from the UK
Lopinavir-Ritonavir_2020-10-05	USA	c_Trt_private	2020USD	per dose	2.34	1.872	2.808	Triangular	https://www.drugs.com/price-guide/Lopinavir-Ritonavir	Estimate price of dosage for COVID-treatment	Assume 20% triangular distribution. Assume no significant difference between private and public treatment cost.
Lopinavir-Ritonavir_2020-10-05	USA	c_Trt_public	2020USD	per dose	2.34	1.872	2.808	Triangular	https://www.drugs.com/price-guide/Lopinavir-Ritonavir	Estimate price of dosage for COVID-treatment	Assume 20% triangular distribution. Assume no significant difference between private and public treatment cost.
Lopinavir-Ritonavir_2020-10-05	All	n_Trt	number	per treatment course	5	2	8	Triangular	https://www.thelancet.com/journals/lancet/article/PIIS0140-6736(20)32013-4/fulltext	Patients received 5 days (IQR 2–8) treatment in study. Dosage: Lopinavir–ritonavir (400 mg and 100 mg, respectively) by mouth for 10 days or until discharge.
Lopinavir-Ritonavir_2020-10-05	All	rr_D_Trt_timespan1	RR	28 days	1.03	0.91	1.17	Lognormal	https://www.thelancet.com/journals/lancet/article/PIIS0140-6736(20)32013-4/fulltext	Relative Risk of dying in treatment group vs care as usual within 28 days after randomization. Based on Randomized controlled trial.	We assume the treatment effect is only applied during the days for which it is reported in the study, after which the hazard ratio/relative risk/odds ratio reverts back to 1
Lopinavir-Ritonavir_2020-10-05	All	n_days_timespan1	number	days	28			NA	https://www.thelancet.com/journals/lancet/article/PIIS0140-6736(20)32013-4/fulltext	Number of days follow up on which the treatment is based	We assume the treatment effect is only applied during the days for which it is reported in the study, after which the hazard ratio/relative risk/odds ratio reverts back to 1
Lopinavir-Ritonavir_2020-10-05	All	rr_D_Trt_timespan2	RR	28-73 days	1			NA	https://www.thelancet.com/journals/lancet/article/PIIS0140-6736(20)32013-4/fulltext	Relative Risk of dying in treatment group vs care as usual after 28 days of treatment. We take the conservative estimate of no lasting treatment effect after reported trial data.	We assume the treatment effect is only applied during the days for which it is reported in the study, after which the hazard ratio/relative risk/odds ratio reverts back to 1
Lopinavir-Ritonavir_2020-10-05	All	n_days_timespan2	number	days	45			NA	https://www.thelancet.com/journals/lancet/article/PIIS0140-6736(20)32013-4/fulltext	Remaining number of days in hospitalization period, when treatment effect is no longer applied
Lopinavir-Ritonavir_2020-10-05	All	LOS_noTrt	number of days	days	11	5	28	Triangular	https://www.thelancet.com/journals/lancet/article/PIIS0140-6736(20)32013-4/fulltext	Median length of stay if receiving care as usual (authors: we observed no significant difference in time until discharge)
Lopinavir-Ritonavir_2020-10-05	All	LOS_Trt	number of days	days	11	5	28	Triangular	https://www.thelancet.com/journals/lancet/article/PIIS0140-6736(20)32013-4/fulltext	Median length of stay if treated (authors: we observed no significant difference in time until discharge)
Hydroxychloroquine_2020-11-19	USA	c_Trt_private	2020USD	per dose	1.115	1.03	1.2	Triangular	https://www.drugs.com/price-guide/hydroxychloroquine	Price Hydroxychloroquine per dosage. Estimate price of dosage for COVID-treatment	Assume 20% triangular distribution. Assume no significant difference between private and public treatment cost.
Hydroxychloroquine_2020-11-19	USA	c_Trt_public	2020USD	per dose	1.115	1.03	1.2	Triangular	https://www.drugs.com/price-guide/hydroxychloroquine	Price Hydroxychloroquine per dosage. Estimate price of dosage for COVID-treatment	Assume 20% triangular distribution. Assume no significant difference between private and public treatment cost.
Hydroxychloroquine_2020-11-19	All	n_Trt	number	per treatment course	32	20	48	Triangular	https://www.nejm.org/doi/full/10.1056/NEJMoa2022926?query=RP	In the hydroxychloroquine group, patients received hydroxychloroquine sulfate (in the form of a 200-mg tablet containing a 155-mg base equivalent) in a loading dose of four tablets (total dose, 800 mg) at baseline and at 6 hours, which was followed by two tablets (total dose, 400 mg) starting at 12 hours after the initial dose and then every 12 hours for the next 9 days or until discharge. Total …
Hydroxychloroquine_2020-11-19	All	rr_D_Trt_timespan1	RR	28 days	1.09	0.97	1.23	Lognormal	https://www.nejm.org/doi/full/10.1056/NEJMoa2022926?query=RP	Relative Risk for dying Hydroxychloroquine vs care as usual	We assume the treatment effect is only applied during the days for which it is reported in the study, after which the hazard ratio/relative risk/odds ratio reverts back to 1
Hydroxychloroquine_2020-11-19	All	n_days_timespan1	number	days	28			NA	https://www.nejm.org/doi/full/10.1056/NEJMoa2022926?query=RP	Number of days follow up on which the treatment is based	We assume the treatment effect is only applied during the days for which it is reported in the study, after which the hazard ratio/relative risk/odds ratio reverts back to 1
Hydroxychloroquine_2020-11-19	All	rr_D_Trt_timespan2	RR	28-73 days	1			NA	https://www.nejm.org/doi/full/10.1056/NEJMoa2022926?query=RP	Relative Risk of dying in treatment group vs care as usual after 28 days of treatment. We take the conservative estimate of no lasting treatment effect after reported trial data.	We assume the treatment effect is only applied during the days for which it is reported in the study, after which the hazard ratio/relative risk/odds ratio reverts back to 1
Hydroxychloroquine_2020-11-19	All	n_days_timespan2	number	days	45			NA	https://www.nejm.org/doi/full/10.1056/NEJMoa2022926?query=RP	Remaining number of days in hospitalization period, when treatment effect is no longer applied
Hydroxychloroquine_2020-11-19	All	LOS_noTrt	number of days	days	16	9.728	22.272	Triangular	https://www.nejm.org/doi/full/10.1056/NEJMoa2022926?query=RP	Median length of stay if receiving care as usual (no IQR provided).	Distribution with SD as 20% of the mean
Hydroxychloroquine_2020-11-19	All	LOS_Trt	number of days	days	13	7.904	18.096	Triangular	https://www.nejm.org/doi/full/10.1056/NEJMoa2022926?query=RP	Median length of stay if treated (no IQR provided).	Distribution with SD as 20% of the mean
Hydroxychloroquine_2020-11-19	All	p_IC	probability		0.165044	3001	15182	Beta	https://www.bmj.com/content/bmj/369/bmj.m1985.full.pdf	Probability to be admitted to the ICU. Based on a multicenter observational cohort from the UK
Interferon-B1a_2020-12-02	USA	c_Trt_private	2020USD	per dose	729.083	583.266	874.9	Triangular	https://www.drugs.com/price-guide/rebif	8749 USD for Refib, 44mcg/0.5mL, price for 6 mL, divide by 12 for 1 dosage	Assume 20% triangular distribution. Assume no significant difference between private and public treatment cost.
Interferon-B1a_2020-12-02	USA	c_Trt_public	2020USD	per dose	729.083	583.266	874.9	Triangular	https://www.drugs.com/price-guide/rebif	8749 USD for Refib, 44mcg/0.5mL, price for 6 mL, divide by 12 for 1 dosage	Assume 20% triangular distribution. Assume no significant difference between private and public treatment cost.
Interferon-B1a_2020-12-02	All	n_Trt	number	per treatment course	6			NA	https://www.nejm.org/doi/full/10.1056/NEJMoa2023184?query=TOC	Three doses over six days of 44µg subcutaneous Interferon-ß1a;
Interferon-B1a_2020-12-02	All	rr_D_Trt_timespan1	RR	28 days	1.16	0.96	1.39	Lognormal	https://www.nejm.org/doi/full/10.1056/NEJMoa2023184?query=TOC	Relative Risk for dying Interferon-beta 1a vs care as usual	We assume the treatment effect is only applied during the days for which it is reported in the study, after which the hazard ratio/relative risk/odds ratio reverts back to 1
Interferon-B1a_2020-12-02	All	n_days_timespan1	number	days	28			NA	https://www.nejm.org/doi/full/10.1056/NEJMoa2023184?query=TOC	Number of days follow up on which the treatment is based	We assume the treatment effect is only applied during the days for which it is reported in the study, after which the hazard ratio/relative risk/odds ratio reverts back to 1
Interferon-B1a_2020-12-02	All	rr_D_Trt_timespan2	RR	28-73 days	1			NA	https://www.nejm.org/doi/full/10.1056/NEJMoa2023184?query=TOC	Relative Risk of dying in treatment group vs care as usual after 28 days of treatment. We take the conservative estimate of no lasting treatment effect after reported trial data.	We assume the treatment effect is only applied during the days for which it is reported in the study, after which the hazard ratio/relative risk/odds ratio reverts back to 1
Interferon-B1a_2020-12-02	All	n_days_timespan2	number	days	45			NA	https://www.nejm.org/doi/full/10.1056/NEJMoa2023184?query=TOC	Remaining number of days in hospitalization period, when treatment effect is no longer applied
Interferon-B1a_2020-12-02	All	LOS_noTrt	number of days	days	6	3.648	8.352	Triangular	https://www.bmj.com/content/bmj/suppl/2020/05/22/bmj.m1985.DC1/doca057402.ww1.pdf	No length of stay provided, only that there is no significant difference between treat and no treat. Mean hospital stay from cohort used, figure E4 supplement	Distribution with SD as 20% of the mean
Interferon-B1a_2020-12-02	All	LOS_Trt	number of days	days	6	3.648	8.352	Triangular	https://www.bmj.com/content/bmj/suppl/2020/05/22/bmj.m1985.DC1/doca057402.ww1.pdf	No length of stay provided, only that there is no significant difference between treat and no treat. Mean hospital stay from cohort used, Figure E4 supplement	Distribution with SD as 20% of the mean
Interferon-B1a_2020-12-02	All	p_IC	probability		0.165044	3001	15182	Beta	https://www.bmj.com/content/bmj/369/bmj.m1985.full.pdf	Probability to be admitted to the ICU. Based on a multicenter observational cohort from the UK
Remdesivir_2020-10-15	USA	c_Trt_private	2020USD	per dose	520	416	624	Uniform	https://www.gilead.com/news-and-press/press-room/press-releases/2020/6/an-open-letter-from-daniel-oday-chairman--ceo-gilead-sciences	US private insurance price of Remdesivir per vial as announced by Gilead.	Assume 20% triangular distribution
Remdesivir_2020-10-15	USA	c_Trt_public	2020USD	per dose	390	312	468	Uniform	https://www.gilead.com/news-and-press/press-room/press-releases/2020/6/an-open-letter-from-daniel-oday-chairman--ceo-gilead-sciences	US government price of Remdesivir per vial as announced by Gilead.	Assume 20% triangular distribution
Remdesivir_2020-10-15	All	n_Trt	number	per treatment course	6	1	11	Triangular	https://www.gilead.com/news-and-press/press-room/press-releases/2020/6/an-open-letter-from-daniel-oday-chairman--ceo-gilead-sciences	Mean expected number of required vials, estimated as total used over period of 6 days
Remdesivir_2020-10-15	All	rr_D_Trt_timespan1	RR	28 days	0.91	0.79	1.05	Lognormal	https://www.nejm.org/doi/full/10.1056/NEJMoa2023184?query=TOC	Rate ratio of dying in Remdesivir group vs usual care group within 28 days after randomization. Based on meta-analysis as described in the SOLIDARITY trial paper, including a mix of high and low risk groups, in total 387+3818+408+3782 patients	We assume the treatment effect is only applied during the days for which it is reported in the study, after which the hazard ratio/relative risk/odds ratio reverts back to 1
Remdesivir_2020-10-15	All	n_days_timespan1	number	28 - 73 days	28			NA	https://www.nejm.org/doi/full/10.1056/NEJMoa2023184?query=TOC	Number of days follow up on which the treatment is based	We assume the treatment effect is only applied during the days for which it is reported in the study, after which the hazard ratio/relative risk/odds ratio reverts back to 1
Remdesivir_2020-10-15	All	rr_D_Trt_timespan2	RR	28-73 days	1			NA	https://www.nejm.org/doi/full/10.1056/NEJMoa2023184?query=TOC	Rate ratio of dying in Remdesivir group vs usual care group between 28 days and 73 days. We take the most conservative estimate and in our baseline model assume no benefit after the reported follow-up period, and in the PSA take into account the most conservative estimate and the effect of the first 14 days if it continued. Based on meta-analysis as described in the SOLIDARITY trial paper, includ…	We assume the treatment effect is only applied during the days for which it is reported in the study, after which the hazard ratio/relative risk/odds ratio reverts back to 1
Remdesivir_2020-10-15	All	n_days_timespan2	number	days	45			NA	https://www.nejm.org/doi/full/10.1056/NEJMoa2023184?query=TOC	Remaining number of days in hospitalization period, when treatment effect is no longer applied
Remdesivir_2020-10-15	All	LOS_noTrt	number of days	days	17	8	28	Triangular	https://www.nejm.org/doi/full/10.1056/NEJMoa2007764	Mean length of stay in Remdesivir group vs usual care group. Based on a Randomized controlled trial with 1063 participants. Used for utility and cost calculations.
Remdesivir_2020-10-15	All	LOS_Trt	number of days	days	12	6	28	Triangular	https://www.nejm.org/doi/full/10.1056/NEJMoa2007764	Mean length of stay in Remdesivir group vs usual care group. Based on a Randomized controlled trial with 1063 participants. Used for utility and cost calculations.
Remdesivir_2020-10-15	All	p_IC	probability		0.165044	3001	15182	Beta	https://www.bmj.com/content/bmj/369/bmj.m1985.full.pdf	Probability to be admitted to the ICU. Based on a multicenter observational cohort from the UK
Baricitinib-Remdesivir_2020-12-11	USA	p_IC	probability		0.165044	3001	15182	Beta	https://www.bmj.com/content/bmj/369/bmj.m1985.full.pdf	Probability to be admitted to the ICU. Based on a multicenter observational cohort from the UK
Baricitinib-Remdesivir_2020-12-11	USA	c_Trt_private	2020USD	per dose	316.56	253.248	379.872	Triangular	https://www.drugs.com/price-guide/olumiant	Because Remdesivir is given to both the treat and no-treat group and we are interested in incremental costs, we are only calculating the cost of the additional Baricitinib; Patients received remdesivir intravenously as a 200-mg loading dose on day 1, followed by a 100-mg maintenance dose administered daily on days 2 through 10 or until hospital discharge or death. Baricitinib was administered as …	Assume 20% triangular distribution. Assume no significant difference between private and public treatment cost.
Baricitinib-Remdesivir_2020-12-11	USA	c_Trt_public	2020USD	per dose	316.56	253.248	379.872	Triangular	https://www.drugs.com/price-guide/olumiant	No difference public and private prices	Assume 20% triangular distribution. Assume no significant difference between private and public treatment cost.
Baricitinib-Remdesivir_2020-12-11	All	n_Trt	number		7	6	14	Lognormal	https://www.nejm.org/doi/full/10.1056/NEJMoa2031994?query=RP	14 days of 4-mg daily dose or until discharge; mean length of stay 7 days for treatment group, lower bound 6
Baricitinib-Remdesivir_2020-12-11	All	hr_D_Trt_timespan1	HR	28 days	0.65	0.39	1.09	Lognormal	https://www.nejm.org/doi/full/10.1056/NEJMoa2031994?query=RP	Hazard ratio for mortality in Baricitinib-Remdesivir vs care as usual. Based on ACTT-2 Trial results.	We assume the treatment effect is only applied during the days for which it is reported in the study, after which the hazard ratio/relative risk/odds ratio reverts back to 1
Baricitinib-Remdesivir_2020-12-11	All	n_days_timespan1	number		28			NA	https://www.nejm.org/doi/full/10.1056/NEJMoa2031994?query=RP	Number of days follow up on which the treatment is based.	We assume the treatment effect is only applied during the days for which it is reported in the study, after which the hazard ratio/relative risk/odds ratio reverts back to 1
Baricitinib-Remdesivir_2020-12-11	All	hr_D_Trt_timespan2	HR	28-73 days	1			NA	https://www.nejm.org/doi/full/10.1056/NEJMoa2031994?query=RP	Hazard of dying in treatment group compared to usual care group in remaining number of days in hospitalization period, when treatment effect is no longer applied.	We assume the treatment effect is only applied during the days for which it is reported in the study, after which the hazard ratio/relative risk/odds ratio reverts back to 1
Baricitinib-Remdesivir_2020-12-11	All	n_days_timespan2	number		45			NA	https://www.nejm.org/doi/full/10.1056/NEJMoa2031994?query=RP	Remaining number of days in hospitalization period, when treatment effect is no longer applied
Baricitinib-Remdesivir_2020-12-11	All	LOS_noTrt	number of days	days	8	7	9	Triangular	https://www.nejm.org/doi/full/10.1056/NEJMoa2031994?query=RP	Mean length of stay in care as usual group
Baricitinib-Remdesivir_2020-12-11	All	LOS_Trt	number of days	days	7	6	8	Triangular	https://www.nejm.org/doi/full/10.1056/NEJMoa2031994?query=RP	Mean length of stay in treatment group
Tocilizumab_2021-04-22	USA	p_IC	probability	73	1	1	1	NA	https://www-nejm-org.eur.idm.oclc.org/doi/full/10.1056/NEJMoa2100433	Based on the IDSA guidelines, Tocilizumab is only given to patients receiving Dexamethasone, which is the ICU only population. The source study only reports patients in an ICU setting. This has mainly been the reason to choose to model the REMAP CAP study and not the meta-analysis from the RECOVERY paper	The analysis is only applied to an ICU population. This takes into account the proportion of ICU patients during hospital stay as well as the number of current/future patients affected by the treatment/research strategy decision
Tocilizumab_2021-04-22	USA	c_Trt_private	2020USD	per dose	196.4	157.12	235.68	Triangular	https://www.drugs.com/price-guide/actemra	Cost Tocilizumab per 8mg; 20 mg/mL per mL 122.74 USD; *0.4 to get price accurate dosis price	Assume 20% triangular distribution. Assume no significant difference between private and public treatment cost.
Tocilizumab_2021-04-22	USA	c_Trt_public	2020USD	per dose	196.4	157.12	235.68	Triangular	https://www.drugs.com/price-guide/actemra	Cost Tocilizumab per 8mg; 490.95 per 4 ml	Assume 20% triangular distribution. Assume no significant difference between private and public treatment cost.
Tocilizumab_2021-04-22	All	n_Trt	number		136.83	64.5648	209.095	Triangular	https://www-nejm-org.eur.idm.oclc.org/doi/full/10.1056/NEJMoa2100433	Patients receive standard care plus one or two doses of either intravenous tocilizumab (8 mg per kilogram of body weight, to a maximum of 800 mg per dose) or placebo. Mean weight all patients (supplement): 91.22kg (SD 24.58); calculated as 91.22 mean * 1.5 (between 1 and 2 doses), distribution mean +-1.96*SD
Tocilizumab_2021-04-22	All	or_D_Trt_timespan1	OR	73	0.609756	0.46729	0.8	Lognormal	https://www-nejm-org.eur.idm.oclc.org/doi/full/10.1056/NEJMoa2100433	Odds ratio of dying in Tocilizumab group compared to usual care group.	We assume the treatment effect is only applied during the days for which it is reported in the study, after which the hazard ratio/relative risk/odds ratio reverts back to 1
Tocilizumab_2021-04-22	All	n_days_timespan1	number		73			NA	https://www-nejm-org.eur.idm.oclc.org/doi/full/10.1056/NEJMoa2100433	Number of days follow up on which the treatment is based. Treatment effect in the original paper is calculated at 90 days, however, our model simulates hospitalization to a maximum of 73 days after which all patients recover. Treatment effect is only applied during hospitalization.	We assume the treatment effect is only applied during the days for which it is reported in the study, after which the hazard ratio/relative risk/odds ratio reverts back to 1
Tocilizumab_2021-04-22	All	or_D_Trt_timespan2	OR	73-73 days	1			NA	https://www-nejm-org.eur.idm.oclc.org/doi/full/10.1056/NEJMoa2100433	Odds ratio of dying in Tocilizumab group compared to usual care group inremaining number of days in hospitalization period, when treatment effect is no longer applied. Not applicable in this study	We assume the treatment effect is only applied during the days for which it is reported in the study, after which the hazard ratio/relative risk/odds ratio reverts back to 1
Tocilizumab_2021-04-22	All	n_days_timespan2	number		0			NA	https://www-nejm-org.eur.idm.oclc.org/doi/full/10.1056/NEJMoa2100433	Remaining number of days in hospitalization period, when treatment effect is no longer applied
Tocilizumab_2021-04-22	All	LOS_noTrt	number of days	days	7.5	7	9	Triangular	https://www.nejm.org/doi/full/10.1056/NEJMoa2030340?query=pfw&jwd=000020005985&jspc=R	Length of stay (time until discharge), length of stay was only reported up until 50th percentile; LOS was used from Tocilizumab paper from earlier trial December 2020. Readers can adjust LOS in the R shiny application to test this assumption
Tocilizumab_2021-04-22	All	LOS_Trt	number of days	days	6	6	7	Triangular	https://www.nejm.org/doi/full/10.1056/NEJMoa2030340?query=pfw&jwd=000020005985&jspc=R	Length of stay (time until discharge), length of stay was only reported up until 50th percentile; LOS was used from Tocilizumab paper from earlier trial December 2020. Readers can adjust LOS in the R shiny application to test this assumption
Casirivimab-Imdevimab_2021_06_16	USA	p_IC	probability	73	0.165044	3001	15182	Beta	https://www.bmj.com/content/bmj/369/bmj.m1985.full.pdf	Probability to be admitted to the ICU. Based on a multicenter observational cohort from the UK
Casirivimab-Imdevimab_2021_06_16	USA	c_Trt_private	2020USD	per dose	2100	1680	2520	Triangular	https://investor.regeneron.com/news-releases/news-release-details/regeneron-announces-new-us-government-agreement-purchase/#:~:text=Under%20the%20new%20agreement%2C%20Regeneron,July%202020%20and%20January%202021%20	Single dose of Casirivimab-Imdevimab as per agreement between the US Government and Regeneron for a single dosage of 1200mg. It should be noted that the dosage in the RECOVERY trial that the effectiveness is based on is higher (4000mg Casirivimab, 4000mg Imdevimab), however, the authorized dosage is 600 mg of casirivimab and 600 mg of imdevimab administered (https://www.regeneron.com/downloads/tr…	Assume 20% triangular distribution. Assume no significant difference between private and public treatment cost.
Casirivimab-Imdevimab_2021_06_16	USA	c_Trt_public	2020USD	per dose	2100	1680	2520	Triangular	https://investor.regeneron.com/news-releases/news-release-details/regeneron-announces-new-us-government-agreement-purchase/#:~:text=Under%20the%20new%20agreement%2C%20Regeneron,July%202020%20and%20January%202021%20	Single dose of Casirivimab-Imdevimab as per agreement between the US Government and Regeneron for a single dosage of 1200mg. It should be noted that the dosage in the RECOVERY trial that the effectiveness is based on is higher (4000mg Casirivimab, 4000mg Imdevimab), however, the authorized dosage is 600 mg of casirivimab and 600 mg of imdevimab administered (https://www.regeneron.com/downloads/tr…	Assume 20% triangular distribution. Assume no significant difference between private and public treatment cost.
Casirivimab-Imdevimab_2021_06_16	All	n_Trt	number		1			NA	https://investor.regeneron.com/news-releases/news-release-details/regeneron-announces-new-us-government-agreement-purchase/#:~:text=Under%20the%20new%20agreement%2C%20Regeneron,July%202020%20and%20January%202021%20	Single dose of Casirivimab-Imdevimab as per agreement between the US Government and Regeneron for a single dosage of 1200mg. It should be noted that the dosage in the RECOVERY trial that the effectiveness is based on is higher (4000mg Casirivimab, 4000mg Imdevimab), however, the authorized dosage is 600 mg of casirivimab and 600 mg of imdevimab administered (https://www.regeneron.com/downloads/tr…
Casirivimab-Imdevimab_2021_06_16	All	rr_D_Trt_timespan1	RR	73	0.94	0.86	1.03	Lognormal	https://www-nejm-org.eur.idm.oclc.org/doi/full/10.1056/NEJMoa2100433	RECOVERY. Relative Risk of dying in Casirivimab-Imdevimab group compared to usual care group. Treatment effect was based on the overall group (including both seropositive and seronegative patients).	We assume the treatment effect is only applied during the days for which it is reported in the study, after which the hazard ratio/relative risk/odds ratio reverts back to 1
Casirivimab-Imdevimab_2021_06_16	All	n_days_timespan1	number		28			NA	https://www-nejm-org.eur.idm.oclc.org/doi/full/10.1056/NEJMoa2100433	Number of days follow up on which the treatment is based.	We assume the treatment effect is only applied during the days for which it is reported in the study, after which the hazard ratio/relative risk/odds ratio reverts back to 1
Casirivimab-Imdevimab_2021_06_16	All	rr_D_Trt_timespan2	RR	21-73 days	1			NA	https://www-nejm-org.eur.idm.oclc.org/doi/full/10.1056/NEJMoa2100433	Relative Risk of dying in Casirivimab-Imdevimab group compared to usual care group in remaining number of days in hospitalization period, when treatment effect is no longer applied. Not applicable in this study	We assume the treatment effect is only applied during the days for which it is reported in the study, after which the hazard ratio/relative risk/odds ratio reverts back to 1
Casirivimab-Imdevimab_2021_06_16	All	n_days_timespan2	number		45			NA	https://www-nejm-org.eur.idm.oclc.org/doi/full/10.1056/NEJMoa2100433	Remaining number of days in hospitalization period, when treatment effect is no longer applied
Casirivimab-Imdevimab_2021_06_16	All	LOS_noTrt	number of days	days	17	7	28	Triangular	https://www.nejm.org/doi/full/10.1056/NEJMoa2030340?query=pfw&jwd=000020005985&jspc=R	Length of stay (time until discharge)
Casirivimab-Imdevimab_2021_06_16	All	LOS_Trt	number of days	days	13	7	28	Triangular	https://www.nejm.org/doi/full/10.1056/NEJMoa2030340?query=pfw&jwd=000020005985&jspc=R	Length of stay (time until discharge)

### Sheet: cohort
Treatment	Param	Unit	Unit_amount	Med	Lo_alpha	Hi_beta	Distribution	source	description	additional assumptions
usual_care	n_age	years	1	72.0	58	82	Lognormal	https://www.bmj.com/content/bmj/369/bmj.m1985.full.pdf	Mean age of the population upon which transition probabilities are based. Based on a Multicenter observational cohort in the UK.
usual_care	c_D	dollars	2020USD	0			NA	NA	No costs are assigned to the dead state	No cost associated with dying
usual_care	c_Hospital	dollars	2020USD, per day	2570	1371	3552	Triangular	https://www.kff.org/health-costs/state-indicator/expenses-per-inpatient-day/?currentTimeframe=0&sortModel=%7B%22colId%22:%22Location%22,%22sort%22:%22asc%22%7D	Hospital adjusted expenses per inpatient day in the US, with mean cost as mean, and most and least expensive states as minimum and maximum
usual_care	c_I_noVent	dollars	2020USD, per day	4179	3343.2	5014.8	Uniform	https://journals.lww.com/ccmjournal/Abstract/2005/06000/Daily_cost_of_an_intensive_care_unit_day__The.13.aspx	Empirical study calculating mean costs after stabilization, estimated from 253 US hospitals with 51009 patients, 2005	Assume 20% uniform distribution
usual_care	c_I_vent	dollars	2020USD, per day	5209	4167.2	6250.8	Uniform	https://journals.lww.com/ccmjournal/Abstract/2005/06000/Daily_cost_of_an_intensive_care_unit_day__The.13.aspx	Empirical study calculating mean costs after stabilization, estimated from 253 US hospitals with 51009 patients, 2005	Assume 20% uniform distribution
usual_care	c_Healthcare	dollars	2020USD, per year	12101	9680.8	14521.2	Uniform	https://meps.ahrq.gov/mepstrends/hc_use/	Mean healthcare expenditure per person per year for people aged 65+. Based on the US Medical Expenditure Panel Survey 1996-2017	Assume 20% uniform distribution
usual_care	c_recovery	dollars	2020USD, per person, per 6 months	3675	2940	4410	Uniform	https://www.zorginstituutnederland.nl/actueel/nieuws/2020/07/13/zorginstituut-adviseert-tijdelijk-ruimere-vergoeding-paramedische-herstelzorg-voor-patienten-met-ernstige-covid-19	Costs estimated based on mean expected recovery needs (Dutch National Health Authority: 30 sessions physiotherapy, 5 hours occupational therapy, 4 hours dietician) and US estimated prices (Physical therapy $75/h, Occupational therapy $225/h, Dietician $70/h)	Assume 20% uniform distribution
usual_care	p_H	probability	73	0.834956	15182	3001	Beta	https://www.bmj.com/content/bmj/369/bmj.m1985.full.pdf	Probability to be admitted only to the hospital ward, but not the ICU. Based on a multicenter observational cohort from the UK
usual_care	p_IC_notrt	probability	73	0.165044	3001	15182	Beta	https://www.bmj.com/content/bmj/369/bmj.m1985.full.pdf	Probability to be admitted to the ICU. Based on a multicenter observational cohort from the UK
usual_care	p_R_IC_D	probability	73	0.449	1346	1655	Beta	https://www.bmj.com/content/bmj/369/bmj.m1985.full.pdf	Died while being on the ICU during hospital stay study. Used to calculated together with the deaths from the hospital admission the deads during the using.	Calculated from the paper by Docherty et al. The transition probabilities as reported in the paper include censoring, meaning that not all patients were followed up at time of reporting. Here we assume that if patients are still in hospital after 2 transition cycles of hospitalization, they are allocated to the surviver group.
usual_care	p_R_H_D	probability	73	0.343	6902	13231	Beta	https://www.bmj.com/content/bmj/369/bmj.m1985.full.pdf	Died while being in the hospital ward during hospital stay study.	Calculated from the paper by Docherty et al. The transition probabilities as reported in the paper include censoring, meaning that not all patients were followed up at time of reporting. Here we assume that if patients are still in hospital after 2 transition cycles of hospitalization, they are allocated to the surviver group.
usual_care	p_R_IC_D_vent	probability	73	0.544	903	755	Beta	https://www.bmj.com/content/bmj/369/bmj.m1985.full.pdf	Died while being on the ICU during hospital stay study, for the group receiving mechanical ventilation	Calculated from the paper by Docherty et al. The transition probabilities as reported in the paper include censoring, meaning that not all patients were followed up at time of reporting. Here we assume that if patients are still in hospital after 2 transition cycles of hospitalization, they are allocated to the surviver group.
usual_care	p_R_IC_D_novent	probability	73	0.339	455	888	Beta	https://www.bmj.com/content/bmj/369/bmj.m1985.full.pdf	Died while being on the ICU during hospital stay study, for the group receiving no mechanical ventilation	Calculated from the paper by Docherty et al. The transition probabilities as reported in the paper include censoring, meaning that not all patients were followed up at time of reporting. Here we assume that if patients are still in hospital after 2 transition cycles of hospitalization, they are allocated to the surviver group.
usual_care	p_men	probability	probability	0.599414	12068	20133	Beta	https://www.bmj.com/content/bmj/369/bmj.m1985.full.pdf	Proportion of population that is male, in study upon which transition probabilities are based. Based on a Multicenter observational cohort study.
usual_care	p_vent	probability	probability	0.552483	1658	1343	Beta	https://www.bmj.com/content/bmj/369/bmj.m1985.full.pdf	Probability someone in the ICU requires mechanical ventilation. Based on a Multicenter observational cohort study from the UK.
usual_care	u_D	utility	0	0	0	0	NA	NA	Utility of being dead is 0
usual_care	u_H	utility	1	0.5	0.25	0.88	Beta	https://papers.ssrn.com/sol3/papers.cfm?abstract_id=3586694 which cites this paper: https://www.ncbi.nlm.nih.gov/pmc/articles/PMC3320437/	Utility of being in the hospital ward
usual_care	u_I	utility	1	0.05	0	0.25	Beta	https://papers.ssrn.com/sol3/papers.cfm?abstract_id=3586694	Utility of being in the ICU; Based EQ-5D Index Scores collected from the U.S. Medical Expenditure Panel Survey (MEPS).
usual_care	u_R_H	utility	1	0.88	0.87706	0.88294	Beta	https://www.ncbi.nlm.nih.gov/pmc/articles/PMC2634296/	Utility of having recovered from the hospital ward. Reverts back to the utility of the general population. We assumed the U.S. population average was 0.88 QALYs
usual_care	u_R_IC	utility	1	0.677	0.45658	0.956981	Beta	https://ccforum.biomedcentral.com/articles/10.1186/cc8848	Utility after recovery from the ICU, assessed using the EuroQOL-5D tool. Based on a prospective study on utility 5 years post intensive care treatment. Mean = 0.677 and SD = 0.301. Our assumption is that COVID-19 post-ICU patients experience the same quality of life as the general post-ICU population	Used beta_param function Dampack to calculate shape1 and shape 2
usual_care	e_H	effect	1	1	1	1	NA	NA	Effect of being alive is 1
usual_care	e_R_IC	effect	1	1	1	1	NA	NA	Effect of being alive is 1
usual_care	e_R_H	effect	1	1	1	1	NA	NA	Effect of being alive is 1
usual_care	e_D	effect	0	0	0	0	NA	NA	Effect of being dead is 0
usual_care	p_Private_insurance	probability	probability	0.661724	217780	111330	Beta	https://www.census.gov/library/publications/2019/demo/p60-267.html	Probability someone has private health insurance, conditional on having health insurance. As reported by the United States Census Bureau, November 2018, based on information collected in the Current Population Survey Annual Social and Economic Supplement and the American Community Survey. A differentiation in private versus public insurance treatment costs is only applied for drugs with a specifi…	As we have a population of elderly patients, we include the proportions for public and privately insured patients, but not uninsured. By excluding the uninsured the probability is slightly different than the 0.673 reported in tabel 1 of the source paper.

### Sheet: transition probabilities
Calculating transition probabilities cohort from Docherty et al paper
Calculated from the paper by Docherty et al. The transition probabilities as reported in the paper include censoring, meaning that not all patients were followed up at time of reporting. Here we assume that if patients are still in hospital after 2 transition cycles of hospitalization, they are allocated to the surviver group. The final numbers added to the data input sheet is found in the "Dead …
	ICU		Dead with censoring			Dead without censoring, assume if still in hospital after 2 cycles = alive
Alive	826		0.536996			0.448683
Dead	958
Hospital	1217
Total	3001		1611.52			1346.5
	ICU - Vent		Dead with censoring			Dead without censoring, assume if still in hospital after 2 cycles = alive
Alive	276		0.691275			0.544495
Dead	618
Hospital	764
Total	1658		1146.13			902.772
	ICU - no Vent		Dead with censoring			Dead without censoring, assume if still in hospital after 2 cycles = alive
Alive	550		0.382022			0.338558
Dead	340
Hospital	453
Total	1343		513.056			454.684
	Hospital		Dead with censoring			Dead without censoring, assume if still in hospital after 2 cycles = alive
Alive	8199		0.386486			0.342798
Dead	5165
Hospital	6769
Total	20133		7781.12			6901.55

### Sheet: conversion USD
Conversion to 2020 USD
https://www.usinflationcalculator.com
